# High-resolution mapping and characterization of epitopes in COVID-19 patients

**DOI:** 10.1101/2020.11.23.20235002

**Authors:** Winston A. Haynes, Kathy Kamath, Joel Bozekowski, Elisabeth Baum-Jones, Melissa Campbell, Arnau Casanovas-Massana, Patrick S. Daugherty, Charles S. Dela Cruz, Abhilash Dhal, Shelli F. Farhadian, Lynn Fitzgibbons, John Fournier, Michael Jhatro, Gregory Jordan, Debra Kessler, Jon Klein, Carolina Lucas, Larry L. Luchsinger, Brian Martinez, Mary C. Muenker, Lauren Pischel, Jack Reifert, Jaymie R. Sawyer, Rebecca Waitz, Elsio A. Wunder, Minlu Zhang, Yale IMPACT Team, Akiko Iwasaki, Albert I. Ko, John C. Shon

## Abstract

Fine scale delineation of epitopes recognized by the antibody response to SARS-CoV-2 infection will be critical to understanding disease heterogeneity and informing development of safe and effective vaccines and therapeutics. The Serum Epitope Repertoire Analysis (SERA) platform leverages a high diversity random bacterial display library to identify epitope binding specificities with single amino acid resolution. We applied SERA broadly, across human, viral and viral strain proteomes in multiple cohorts with a wide range of outcomes from SARS-CoV-2 infection. We identify dominant epitope motifs and profiles which effectively classify COVID-19, distinguish mild from severe disease, and relate to neutralization activity. We identify a repertoire of epitopes shared by SARS-CoV-2 and endemic human coronaviruses and determine that a region of amino acid sequence identity shared by the SARS-CoV-2 furin cleavage site and the host protein ENaC-alpha is a potential cross-reactive epitope. Finally, we observe decreased epitope signal for mutant strains which points to reduced antibody response to mutant SARS-CoV-2. Together, these findings indicate that SERA enables high resolution of antibody epitopes that can inform data-driven design and target selection for COVID-19 diagnostics, therapeutics and vaccines.
