## Supplemental Table 2 for "High-resolution mapping and characterization of epitopes in COVID-19 patients"

### Sheet: Suppl Table 2
Supplemental Table 2: Sensitivity and Specificity of IMUNE epitope motifs in SERA or ELISA positive SARS-CoV-2
Samples with a positive SERA IgG or IgM or ELISA IgG or IgM for any test were included in calculations
IgG Motif	Maps to	Epitope group	Training Sensitivity	Training Specificity	Testing Sensitivity	Testing Specificity
FXXELXX[WY]F	S	1	0.439394	0.996	0.4862	0.9953
FEQXLXXXF	S	1	0.19697	0.994	0.201699	0.9953
KEXLXXWF	S	1	0.166667	0.994	0.157113	0.994
LPFQQ	S		0.0757576	0.9859	0.118896	0.9973
KXX[AG]XQQ[FY]	S	2	0.0984848	0.9899	0.169851	0.9927
[AE]KXXXF[ILV]Q	S	2	0.0530303	0.9859	0.11465	0.9953
K[FY][LM]XFXQ	S	2	0.0833333	0.9879	0.231423	0.9993
KWXXFQQ	S	2	0.128788	0.9859	0.265393	0.994
KWX[AP]FXQ	S	2	0.151515	0.992	0.288747	0.9953
K[WY]X[AP]FXQ	S	2	0.159091	0.994	0.324841	0.992
[AC]K[FY]XXFXQ	S	2	0.0909091	0.994	0.225053	0.998
WKXX[AP]FXQ	S	2	0.0984848	0.992	0.227176	0.994
RS[ILMV]AS	S	3	0.30303	0.9859	0.384289	0.9793
RSVAS	S	3	0.280303	0.994	0.348195	0.9853
[EFY]TX[PS]LG	S	4	0.0606061	0.996	0.0785563	0.9947
ETXS[LM]G	S	4	0.0378788	0.996	0.0636943	0.9947
R[EHS]XXEXXLF	S	5	0.174242	0.9899	0.227176	0.9893
RXXQEXXLF	S	5	0.166667	0.9859	0.184713	0.9913
RXX[CI]EXX[IL]F	S	5	0.204545	0.992	0.212314	0.9927
SXXEDXLF	S	5	0.136364	0.996	0.146497	0.9927
[ILMV]EXXLFXR	S	5	0.0984848	0.994	0.11465	0.9967
KXSXIEX[ILM]	S	5	0.0909091	0.992	0.199575	0.9933
RXPX[ST]L[DE]	S	6	0.151515	0.992	0.267516	0.9933
RXPX[ST]LE	S	6	0.136364	0.992	0.233546	0.9993
PXWR[IV]Y	S	7	0.128788	0.9899	0.203822	0.992
P[DE]WRXY	S	7	0.121212	0.9899	0.180467	0.9907
[ITV]P[ST]WR	S	7	0.0606061	0.996	0.0679406	0.9993
KTPP[ILM]	S		0.0984848	0.9899	0.11465	0.994
D[LMY]SGI	S	8	0.0833333	0.994	0.205945	0.9973
[ACP]XXXDXSGI	S	8	0.0757576	0.996	0.180467	0.998
FP[AP][MT]XXK	N	9	0.0984848	0.9899	0.154989	0.9893
[FY]PXTXPK	N	9	0.0833333	0.9879	0.125265	0.9847
D[LM]DXFXK	N		0.454545	0.9879	0.579618	0.9907
LX[IL]LXXLN	N	10	0.174242	0.996	0.252654	0.998
[FY]X[LV]LXXLN	N	10	0.0984848	0.994	0.161359	0.9973
[LM]X[HR]LNX[ILM]	N	10	0.0227273	0.996	0.0467091	0.996
LLPXXX[IL]D	N	11	0.189394	0.996	0.201699	0.9953
[ILM]LPXXXLD	N	11	0.159091	0.994	0.180467	0.996
[AP]Q[EG]XTXXK	N	12	0.204545	0.992	0.248408	0.9987
QGPTXP	N	12	0.181818	0.992	0.214437	0.998
HXQCPXXXK	N	12	0.234848	0.992	0.231423	0.9973
[AET]QXPXXXK[HNR]	N	12	0.219697	0.9879	0.186837	0.996
KXQTX[ST]M	N		0.159091	0.9899	0.159236	0.9867
[DE]CX[AGM]XKXC	NSP8	13	0.166667	0.9859	0.208068	0.998
DX[AC][GM][AFS]K	NSP8	13	0.159091	0.9899	0.216561	0.9867
DXAGXK	NSP8	13	0.0454545	0.9839	0.121019	0.992
DCX[AG]XKXC	NSP8	13	0.0454545	0.994	0.133758	0.9987
[FL][DN]XY[FY]XD	NSP8	14	0.0909091	0.994	0.157113	0.986
KXX[IV]Q[FY]XD	NSP8	14	0.0833333	0.9859	0.154989	0.9993
[GST]PXQYXD	NSP8	14	0.030303	0.9879	0.0700637	0.9907
CXXXXCVMXK		15	0.310606	0.9899	0.388535	1
FXXV[MT]RK		15	0.318182	0.9899	0.33758	0.9947
FXQVCXK		15	0.348485	0.992	0.339703	0.9973
EGXLXMXK		16	0.325758	0.996	0.382166	0.9927
[DE]GXLX[LM]XK		16	0.287879	0.992	0.329087	0.9907
WWXXL[LMT]XK		17	0.363636	0.992	0.329087	0.9913
WXX[IL]M[AL]K		17	0.287879	0.992	0.26327	0.994
[DE]PX[LM]X[ACS]XK		18	0.287879	0.994	0.33758	0.9887
[DNT]PXMX[AST]XK		18	0.212121	0.992	0.233546	0.996
[FL]MX[AC]XKXXXI		18	0.159091	0.994	0.125265	0.9927
MW[AG]GK		18	0.151515	0.9899	0.133758	0.9987
M[ST][ACT]AK		19	0.204545	0.998	0.197452	0.9987
MTA[AT]K		19	0.280303	0.9879	0.246285	0.992
MT[AT][AS][AK]		19	0.174242	0.992	0.18896	0.9967
TPMXXX[ST]XK		20	0.227273	0.994	0.244161	1
STXXL[ST]XK		20	0.265152	1	0.284501	0.9947
[DNST]TXX[LM][ST]XK		20	0.234848	0.994	0.227176	0.992
[NST]P[FM]XXX[ST]XK		20	0.295455	0.996	0.305732	0.992
[ST]PMXXAXXK		20	0.318182	0.994	0.316348	0.9973
[AS]AX[FY]MXK		21	0.19697	0.992	0.237792	0.998
SAXY[AMS]XK		21	0.174242	0.9899	0.261146	0.9933
QXSFKXX[FW]		22	0.212121	0.992	0.186837	0.9873
QXSFKXX[FMW]		22	0.204545	0.9899	0.186837	0.99
QX[NS]FKXX[FL]		22	0.219697	0.9899	0.18896	0.9887
KXXIPYXD		23	0.0833333	0.994	0.210191	0.994
K[DE]X[IV]PXXD		23	0.0681818	0.9879	0.150743	0.9953
KMXPWXQ			0.0757576	0.9879	0.144374	0.992
CXLXWSXC			0.0909091	0.9879	0.150743	1
YX[IR][FY]ML			0.0984848	0.992	0.138004	0.9973
WF[DE]XID			0.121212	0.9899	0.101911	0.99
R[FH]PEK			0.121212	0.996	0.14862	0.996
FXE[HR]XK[PR]			0.0909091	0.9879	0.101911	0.994
CXEX[ILM]LF			0.106061	0.996	0.0955414	0.9973
PXWXXG[LM]D			0.159091	0.992	0.14862	0.994
AXX[MS]RKP			0.136364	0.994	0.176221	1
CXXFIAXC			0.0984848	0.992	0.150743	1
HGWTK			0.234848	0.994	0.276008	0.9967
KXG[ACT]PXXXXP			0.136364	0.992	0.231423	0.9967
YWXYFXK			0.189394	0.994	0.208068	0.992
CXXYWX[AC]XXK			0.25	0.996	0.269639	0.99
CXVXPXMXK			0.181818	0.996	0.186837	0.9993
KXXGPXXLY			0.204545	0.9899	0.335456	0.992
YCXAXKXC			0.212121	0.992	0.284501	0.9987
KXP[FW]CP			0.242424	0.996	0.363057	0.998
IgM Motif	Maps to	Epitope group	Training Sensitivity	Training Specificity	Testing Sensitivity	Testing Specificity
(WX[RK]MAD		1	0.401515	0.9977	0.464968	0.994
RMADXXR		1	0.393939	0.993	0.424628	0.992
RMADX[AHR]		1	0.462121	0.9977	0.507431	0.9826
WAXMAD)		1	0.143939	0.9953	0.176221	0.998
(WX[RK]A[DV]S	S	2	0.469697	0.9977	0.530786	0.9927
[WTHN]XXXRA[VA]S	S	2	0.227273	0.993	0.237792	0.9973
[FY][RK]A[DAV][TS]	S	2	0.348485	0.986	0.388535	0.9873
CXXC[KR]AXS	S	2	0.30303	0.986	0.286624	0.9933
[AS][KR]MAXS	S	2	0.265152	0.993	0.324841	0.9873
[FW][FY]XAXS[FY]	S	2	0.25	0.9953	0.26327	0.9967
[KR]AVS[DEGNQ]	S	2	0.227273	0.9837	0.242038	0.996
PXXRAXSXX[HPW]	S	2	0.212121	0.9884	0.231423	0.9953
AVSX[MNQ][HL]	S	2	0.166667	0.9953	0.18259	0.994
PXXXRAXSXG	S	2	0.166667	0.9977	0.167728	0.9993
[KR]AVXX[GR]X[FY]	S	2	0.143939	0.9907	0.178344	0.992
[KR]AXSXX[ST]X[HRS]	S	2	0.189394	0.9884	0.220807	0.9933
[KR]AXSXX[RW]M	S	2	0.181818	0.9977	0.208068	0.998
[IR][FNW][KR]AXS	S	2	0.181818	0.9907	0.225053	0.9953
KAXSXXXXXQ	S	2	0.181818	0.9907	0.205945	0.994
[AT]XAVSXXX[HNY]	S	2	0.143939	0.9953	0.169851	0.994
[HQ]X[AST][KR]AXS	S	2	0.181818	0.9884	0.218684	0.9947
IXXAVSX[AS]	S	2	0.143939	1	0.157113	0.9987
KAXSXXXY	S	2	0.181818	0.986	0.216561	0.996
[AP][KR]AXSX[DENS]	S	2	0.19697	0.9814	0.244161	0.9953
[KR]AXSMXXR	S	2	0.189394	0.9907	0.208068	0.9953
[KR]AXSXXX[HP][HY]	S	2	0.166667	0.9907	0.193206	0.998
[IMN][LM]X[KR]AXS	S	2	0.166667	0.9907	0.216561	0.996
[FY]XKAXSXXY	S	2	0.189394	0.986	0.220807	0.998
[KR]AXSX[LM][DE]	S	2	0.166667	0.9907	0.180467	0.994
[FY]XRAMS)	S	2	0.19697	0.993	0.225053	0.996
(Y[KR]XD[ST][NY]		3	0.272727	0.9907	0.401274	0.99
[FW]XRRDXG		3	0.189394	0.9953	0.295117	0.998
WX[KR][AKR]D[ST]		3	0.287879	0.9953	0.481953	0.9933
FXR[AK]DXXXP		3	0.265152	0.993	0.401274	0.9933
[FY][KR][KR]DXXXP		3	0.212121	0.993	0.360934	0.992
[KR][KR]DCXXXC		3	0.212121	0.9907	0.309979	0.9933
[KR][AKR]D[CST]N		3	0.242424	0.9884	0.346072	0.988
LX[AP]R[RKA]D		3	0.212121	0.9884	0.295117	0.9913
FX[RK][RK]DT		3	0.212121	0.993	0.343949	0.9947
[RK][RKA]D[CTS]N		3	0.242424	0.9884	0.346072	0.988
[YF][RK]R[DA]XXX[PVR])		3	0.189394	0.9953	0.307856	0.994
(PNG[TS]XXP	M	4	0.204545	0.993	0.163482	0.99
DSNG[ST]	M	4	0.272727	0.993	0.284501	0.996
[RY]ADXNG	M	4	0.189394	0.9884	0.171975	0.9927
[AIV]XXNG[ST]X[FLW]	M	4	0.113636	0.9977	0.0955414	1
[ITV]XXNG[ST][ILV]	M	4	0.151515	0.9977	0.125265	1
D[STR]NG[TS]	M	4	0.219697	0.9953	0.216561	0.998
D[SKH]NGT)	M	4	0.295455	0.9907	0.295117	0.9933
([VI]DXXG[TS][IL]	M	5	0.19697	0.9953	0.165605	0.9967
DXXG[TS][FWY][MV]	M	5	0.174242	0.9907	0.133758	0.996
[AI]DXXGTX[CHT]	M	5	0.181818	0.9884	0.161359	0.99
CXXDXXG[ST]C	M	5	0.159091	0.9884	0.135881	0.996
DXNX[TS]XK[YF]	M	5	0.0984848	0.9953	0.0806794	0.9953
D[MR]NX[ST][LW]	M	5	0.204545	0.9884	0.18896	0.996
DXNX[ST][CY][TW])	M	5	0.166667	0.986	0.144374	0.998
(PX[ANP][QR]XDK		6	0.0606061	0.993	0.0552017	0.9947
PQXXXDK[TSR])		6	0.0757576	0.993	0.0382166	0.9853
[IV]XXX[QR][DN]KXH			0.0606061	0.9884	0.0552017	0.9866
[AT]RA[VL]X[NTE]			0.0909091	0.9907	0.129512	0.998
IPGS[FY]			0.174242	0.9907	0.220807	0.9933
CXPXCXEXXW			0.0606061	0.9884	0.0127389	0.9993
CSTIXC			0.181818	0.9884	0.235669	0.998
GXVDWD			0.0454545	0.993	0.0127389	0.996
A[FIY]SG[GHS]			0.128788	0.9907	0.150743	0.9947
RD[ST]XXPXR			0.0984848	0.9977	0.146497	0.998
